# A lifespan transcriptomic atlas of the human prefrontal cortex at single-cell resolution

**DOI:** 10.1101/2024.11.06.24316592

**Authors:** Hui Yang, Tereza Clarence, Madeline R. Scott, Xinyi Wang, N.M. Prashant, Milos Pjanic, Sanan Venkatesh, Aram Hong, Clara Casey, Sarah R. Murphy, Alexander Kawah Yu, Zhiping Shao, Marcela Alvia, Stathis Argyriou, PsychAD Consortium, Nadejda M. Tsankova, Pavan K. Auluck, Stefano Marenco, Vahram Haroutunian, Georgios Voloudakis, Jaroslav Bendl, Colleen A. McClung, Donghoon Lee, John F. Fullard, Gabriel E. Hoffman, Kiran Girdhar, Panos Roussos

## Abstract

The dorsolateral prefrontal cortex (DLPFC) underpins higher cognitive functions and is highly susceptible to age-related decline. However, a comprehensive, lifespan-resolved map of its cellular and molecular programs has been lacking. Here, we constructed the first single-nucleus transcriptomic atlas of the human DLPFC, spanning the full lifespan, profiling over 1.3 million nuclei from 284 postmortem samples ranging in age from 0-97 years. This unprecedented resource reveals three distinct transcriptomic phases: dynamic developmental remodeling, midlife stability, and late-life molecular reactivation. Non-linear modeling of age trends uncovers ten distinct trajectories, including a neuronal resilience program peaking in early adolescence and glial aging programs marked by immune activation in late adulthood. Pseudotime analyses reconstruct lineage maturation from fetal progenitors to aged states, identifying gene modules linked to neurodevelopmental and neurodegenerative disease risk. Spatial transcriptomics confirm these dynamic programs, mapping excitatory neuron modules to specific cortical layers and glial signatures to distinct gray–white matter domains. Notably, we identify circadian reprogramming in late adulthood, with loss of neuronal core clock rhythmicity and emergence of stress-adaptive glial rhythms. Together, this study provides the first anatomically resolved, cell-type–specific, and lifespan-wide reference for the human DLPFC, establishing a foundational resource for understanding brain development, aging, and disease vulnerability.
