## Supplementary Table 1 for "A lifespan transcriptomic atlas of the human prefrontal cortex at single-cell resolution"

### Sheet: SupplementaryData1
Brain_bank	Age_range	Sex	Dementia	CERAD	BRAAK_AD	PMI	anonymID
MSSM	45-49	Male	0	1	0	14.75	donor173
MSSM	90-94	Male	0	1	2	10.1667	donor174
MSSM	60-64	Female	0	1	2	4.75	donor175
MSSM	85-89	Female	0	1	0	5	donor176
MSSM	50-54	Male	0	1	0	13.75	donor177
MSSM	55-59	Male	0	1	0	6.33333	donor178
MSSM	70-74	Male	0	1	1	12	donor179
MSSM	65-69	Female	0	1	0	22	donor180
MSSM	90-94	Male	0	1	1	9.08333	donor181
MSSM	65-69	Male	0	1	2	6	donor182
MSSM	85-89	Female	0	1	2	4.83333	donor183
MSSM	50-54	Male	0	1	0	17.5	donor184
MSSM	55-59	Male	0	1	0	20.4167	donor185
MSSM	90-94	Male	0	1	2	6.5	donor186
MSSM	80-84	Female	0	1	1	18.5	donor187
MSSM	40-44	Female	0	1	0	3.7	donor188
MSSM	70-74	Female	0	1	1	3	donor189
MSSM	85-89	Male	0	1	2	5.25	donor190
MSSM	75-79	Male	0	1	0	16.6333	donor191
MSSM	45-49	Male	0	1	0	23.25	donor192
MSSM	40-44	Male	0	1	0	22.25	donor193
MSSM	60-64	Male	0	1	1	14.2833	donor194
MSSM	85-89	Female	0	1	1	7.41667	donor195
MSSM	90-94	Female	0	1	2	3.25	donor196
MSSM	65-69	Female	0	1	1	22.8	donor197
MSSM	35-39	Male	0	1	0	7	donor198
MSSM	70-74	Female	0	1	1	23.8667	donor199
MSSM	45-49	Male	0	1	0	12.8333	donor200
MSSM	60-64	Male	0	1	0	16.7667	donor201
MSSM	60-64	Male	0	1	0	7.83333	donor202
MSSM	45-49	Male	0	1	0	12.6667	donor203
MSSM	75-79	Female	0	1	0	15.1667	donor204
MSSM	60-64	Male	0	1	0	23.7167	donor205
MSSM	55-59	Male	0	1	0	12.2833	donor206
MSSM	70-74	Male	0	1	0	20.5	donor207
MSSM	20-24	Male	0	1	0	20	donor208
MSSM	90-94	Female	0	1	1	4.83333	donor209
MSSM	70-74	Male	0	1	0	18	donor210
MSSM	60-64	Male	0	1	0	10.1	donor211
MSSM	60-64	Female	0	1	1	20.3333	donor212
MSSM	70-74	Male	0	1	1	13.0333	donor213
MSSM	65-69	Male	0	1	2	6	donor214
MSSM	75-79	Male	0	1	0	2.91667	donor215
MSSM	45-49	Male	0	1	0	23.6167	donor216
MSSM	55-59	Male	0	1	0	10	donor217
MSSM	25-29	Female	0	1	0	22.8333	donor218
MSSM	45-49	Male	0	1	0	16.8167	donor219
MSSM	75-79	Female	0	1	0	6.83333	donor220
MSSM	50-54	Male	0	1	0	22.2167	donor221
MSSM	80-84	Female	0	1	2	22.7333	donor222
MSSM	30-34	Male	0	1	0	19.5	donor223
MSSM	35-39	Male	0	1	0	23.5	donor224
MSSM	70-74	Female	0	1	2	11.25	donor225
MSSM	55-59	Male	0	1	0	15.8	donor226
MSSM	40-44	Female	0	1	0	19.3333	donor227
MSSM	90-94	Female	0	1	1	7.18333	donor228
MSSM	60-64	Male	0	1	2	14.0167	donor229
MSSM	60-64	Male	0	1	0	11.05	donor230
MSSM	55-59	Male	0	1	0	16.7667	donor231
MSSM	75-79	Female	0	1	2	10.1667	donor232
MSSM	20-24	Female	0	1	0	20.7833	donor233
MSSM	65-69	Male	0	1	1	11.25	donor234
MSSM	85-89	Female	0	1	1	5.33333	donor235
MSSM	70-74	Male	0	1	1	16.4333	donor236
MSSM	40-44	Female	0	1	0	10.6667	donor237
MSSM	40-44	Male	0	1	0	20	donor238
MSSM	60-64	Male	0	1	0	10.4	donor239
MSSM	85-89	Male	0	1	0	4.75	donor240
MSSM	70-74	Male	0	1	2	21.6667	donor241
MSSM	60-64	Male	0	1	1	13.8167	donor242
MSSM	35-39	Male	0	1	0	15.4333	donor243
MSSM	65-69	Female	0	1	0	16.5	donor244
MSSM	45-49	Female	0	1	0	20.0333	donor245
MSSM	40-44	Male	0	1	0	20.1667	donor246
MSSM	70-74	Female	0	1	0	19.2	donor247
MSSM	85-89	Female	0	1	2	2.33333	donor248
MSSM	50-54	Male	0	1	0	18.3333	donor249
MSSM	65-69	Male	0	1	1	18	donor250
MSSM	70-74	Male	0	1	1	19.1667	donor251
MSSM	75-79	Male	0	1	1	5	donor252
MSSM	35-39	Male	0	1	0	10.6667	donor253
MSSM	65-69	Male	0	1	1	15.5333	donor254
MSSM	65-69	Male	0	1	1	23.8667	donor255
MSSM	60-64	Female	0	1	0	7	donor256
MSSM	75-79	Female	0	1	2	16	donor257
MSSM	35-39	Male	0	1	0	17.5167	donor258
MSSM	70-74	Female	0	1	2	23.8333	donor259
MSSM	90-94	Male	0	1	2	3.5	donor260
MSSM	90-94	Female	0	1	1	3.41667	donor261
MSSM	60-64	Male	0	1	0	23.75	donor262
MSSM	60-64	Male	0	1	0	23.3333	donor263
MSSM	65-69	Male	0	1	1	23.1667	donor264
MSSM	80-84	Male	0	1	1	13.9	donor265
MSSM	55-59	Female	0	1	1	16.6167	donor266
MSSM	40-44	Male	0	1	0	18.8333	donor267
MSSM	55-59	Male	0	1	1	20.4167	donor268
MSSM	50-54	Male	0	1	0	19.65	donor269
MSSM	50-54	Male	0	1	0	20.2	donor270
MSSM	45-49	Male	0	1	0	17.5333	donor271
MSSM	65-69	Male	0	1	0	3.83333	donor272
MSSM	55-59	Male	0	1	0	19.5167	donor273
MSSM	50-54	Male	0	1	0	13.5833	donor274
MSSM	65-69	Male	0	1	0	10.4167	donor275
MSSM	55-59	Male	0	1	2	5.66667	donor276
MSSM	80-84	Female	0	1	1	5.48333	donor277
MSSM	40-44	Male	0	1	0	19.9167	donor278
MSSM	90-94	Female	0	1	2	9.06667	donor279
MSSM	35-39	Male	0	1	0	18.05	donor280
MSSM	55-59	Male	0	1	0	21.9167	donor281
MSSM	60-64	Male	0	1	1	20.75	donor282
MSSM	80-84	Male	0	1	2	14.9167	donor283
MSSM	45-49	Male	0	1	0	14.2167	donor284
HBCC	0-4	Female				40.5	donor161
HBCC	0-4	Male				36	donor166
HBCC	30-34	Male				15.5	donor167
HBCC	55-59	Male				31.5	donor171
HBCC	55-59	Male				24	donor4
HBCC	40-44	Male				27.5	donor2
HBCC	15-19	Male				21	donor9
HBCC	45-49	Male				38	donor21
HBCC	20-24	Male				16.5	donor16
HBCC	50-54	Male				22.5	donor14
HBCC	75-79	Female				23.5	donor13
HBCC	55-59	Male				37	donor11
HBCC	25-29	Male				19.5	donor24
HBCC	0-4	Male				44.5	donor33
HBCC	60-64	Male				19.5	donor25
HBCC	20-24	Male				33.5	donor36
HBCC	0-4	Male				9.5	donor41
HBCC	15-19	Female				26	donor46
HBCC	35-39	Male				22	donor43
HBCC	35-39	Female				38.5	donor34
HBCC	0-4	Female				21	donor38
HBCC	55-59	Female				28.5	donor40
HBCC	15-19	Female				9.5	donor56
HBCC	0-4	Male				29	donor54
HBCC	60-64	Female				24.5	donor59
HBCC	15-19	Male				38	donor57
HBCC	2024-05-09	Male				34	donor58
HBCC	2024-10-14	Female				19.5	donor48
HBCC	20-24	Male				11	donor60
HBCC	2024-10-14	Female				26	donor62
HBCC	45-49	Male				30	donor65
HBCC	70-74	Female				25	donor70
HBCC	0-4	Male				20.5	donor71
HBCC	0-4	Female				26	donor72
HBCC	2024-10-14	Female				34.5	donor74
HBCC	0-4	Male				17	donor89
HBCC	15-19	Female				19	donor91
HBCC	15-19	Male				25	donor93
HBCC	15-19	Male				25	donor92
HBCC	15-19	Female				16	donor90
HBCC	40-44	Male				22	donor82
HBCC	0-4	Male				16	donor83
HBCC	2024-10-14	Male				10	donor84
HBCC	2024-10-14	Male				16	donor85
HBCC	0-4	Male				22	donor86
HBCC	15-19	Male				17	donor87
HBCC	15-19	Male				15	donor88
HBCC	2024-05-09	Male				30	donor121
HBCC	2024-10-14	Male				12	donor119
HBCC	2024-10-14	Male				15	donor115
HBCC	15-19	Male				16	donor113
HBCC	2024-10-14	Male				28	donor112
HBCC	2024-10-14	Female				17	donor114
HBCC	2024-10-14	Male				16	donor116
HBCC	15-19	Male				20	donor110
HBCC	2024-10-14	Female				22	donor118
HBCC	15-19	Male				34	donor111
HBCC	0-4	Male				20	donor120
HBCC	2024-10-14	Male				18	donor94
HBCC	15-19	Female				14	donor98
HBCC	2024-05-09	Male				18	donor95
HBCC	0-4	Female				8	donor96
HBCC	2024-05-09	Female				20	donor97
HBCC	15-19	Female				5	donor99
HBCC	0-4	Male				17	donor100
HBCC	2024-10-14	Male				16	donor101
HBCC	15-19	Female				15	donor102
HBCC	15-19	Male				15	donor104
HBCC	40-44	Male				28	donor131
HBCC	40-44	Male				12	donor129
HBCC	0-4	Female				12	donor126
HBCC	35-39	Male				25.5	donor136
HBCC	50-54	Female				27	donor137
HBCC	60-64	Female				22	donor138
HBCC	55-59	Female				30.5	donor152
HBCC	50-54	Male				25.5	donor151
HBCC	40-44	Male				34.5	donor150
HBCC	50-54	Male				14.5	donor147
HBCC	40-44	Male				44.5	donor148
HBCC	50-54	Male				23.5	donor143
HBCC	50-54	Male				36	donor144
HBCC	50-54	Male				46.5	donor145
HBCC	80-84	Male				27.5	donor146
HBCC	45-49	Male				29	donor149
HBCC	60-64	Female				46.5	donor141
HBCC	45-49	Male				28	donor142
HBCC	55-59	Female				42	donor139
HBCC	35-39	Male				35.5	donor140
HBCC	25-29	Male				27	donor153
HBCC	20-24	Male				38	donor154
HBCC	25-29	Male				13	donor155
HBCC	70-74	Male				40.5	donor168
HBCC	30-34	Female				32.5	donor172
HBCC	55-59	Female				24	donor164
HBCC	85-89	Male				44	donor157
HBCC	15-19	Male				14.5	donor169
HBCC	20-24	Male				38.5	donor162
HBCC	20-24	Male				43.5	donor159
HBCC	20-24	Male				25.5	donor158
HBCC	40-44	Male				14.5	donor170
HBCC	40-44	Male				24.5	donor163
HBCC	55-59	Male				15	donor160
HBCC	40-44	Male				31.5	donor165
HBCC	50-54	Female				10.5	donor156
HBCC	20-24	Female				25	donor23
HBCC	30-34	Male				32.5	donor18
HBCC	45-49	Male				23	donor15
HBCC	35-39	Female				32	donor17
HBCC	55-59	Male				25	donor1
HBCC	55-59	Female				37	donor10
HBCC	25-29	Female				40	donor3
HBCC	65-69	Female				34	donor12
HBCC	20-24	Male				14	donor6
HBCC	45-49	Female				16	donor20
HBCC	50-54	Female				24	donor22
HBCC	40-44	Female				25	donor7
HBCC	45-49	Male				37	donor8
HBCC	65-69	Female				28.5	donor19
HBCC	50-54	Female				24	donor5
HBCC	15-19	Male				43.5	donor31
HBCC	45-49	Male				16	donor30
HBCC	25-29	Female				42	donor37
HBCC	25-29	Male				19	donor44
HBCC	25-29	Female				25	donor27
HBCC	20-24	Male				14.5	donor32
HBCC	15-19	Male				14	donor45
HBCC	50-54	Male				29	donor42
HBCC	30-34	Male				22.5	donor26
HBCC	45-49	Female				25	donor35
HBCC	40-44	Female				45.5	donor29
HBCC	20-24	Male				36	donor39
HBCC	20-24	Male				32.5	donor28
HBCC	40-44	Female				40	donor50
HBCC	30-34	Female				9.5	donor55
HBCC	35-39	Female				41	donor53
HBCC	55-59	Male				29.5	donor49
HBCC	25-29	Male				7.5	donor51
HBCC	45-49	Male				43.5	donor47
HBCC	40-44	Male				29	donor52
HBCC	25-29	Male				31	donor73
HBCC	30-34	Female				37.5	donor63
HBCC	20-24	Female				17.5	donor64
HBCC	20-24	Female				18	donor66
HBCC	35-39	Male				26	donor61
HBCC	50-54	Female				46.5	donor69
HBCC	30-34	Male				34.5	donor67
HBCC	25-29	Male				14	donor68
HBCC	45-49	Male				26.5	donor80
HBCC	50-54	Male				22.5	donor77
HBCC	40-44	Male				24.5	donor75
HBCC	45-49	Male				33.5	donor78
HBCC	60-64	Male				26	donor76
HBCC	30-34	Male				25	donor79
HBCC	50-54	Male				27	donor81
HBCC	20-24	Male				10.5	donor107
HBCC	55-59	Male				31	donor109
HBCC	25-29	Male				21.5	donor117
HBCC	50-54	Male				23	donor108
HBCC	15-19	Male				17	donor103
HBCC	30-34	Male				47	donor105
HBCC	70-74	Male				11	donor122
HBCC	20-24	Male				18	donor123
HBCC	45-49	Male				9	donor106
HBCC	40-44	Male				34.5	donor128
HBCC	50-54	Male				25.5	donor134
HBCC	65-69	Male				40.5	donor130
HBCC	55-59	Male				39.5	donor127
HBCC	45-49	Male				20	donor133
HBCC	50-54	Male				28	donor135
HBCC	35-39	Male				18	donor132
HBCC	80-84	Male				32	donor125
HBCC	45-49	Male				29.5	donor124
