## Supplementary Table 2 for "A lifespan transcriptomic atlas of the human prefrontal cortex at single-cell resolution"

### Sheet: Sheet1
GWAS Trait	Abbreviation short	Abbreviation long	PMID
Alcoholism	Alcoholism	Alcoholism_2019_SanchezRoige	30336701
Alzheimer's Disease	AD	AD_2022_Bellenguez	35379992
Amyotrophic Lateral Sclerosis	ALS	ALS_2021_vanRheenen	34873335
Attension Defecit Hyperactivity Disorder	ADHD	ADHD_2023_Demontis	36702997
Autism Spectrum Disorder	ASD	ASD_2019_Grove	30804558
Bipolar Disorder	BD	BD_2021_Mullins	21926972
Insomnia	Insomnia	Insomnia_2019_Jansen	30804565
Major Depressive Disorder	MDD	MDD_2023_AlsBroad	37464041
Migraines	Migraines	Migraines_2021_Donertas	33959723
Multiple Sclerosis	MS	MS_2019_IMSGC	31604244
Obsessive Compulsive Disorder	OCD	OCD_2018_IOCDF_GC	28761083
Parkinson's Disease	PD	PD_2019_Nalls	31701892
Schizophrenia	SCZ	SCZ_2022_Trubetskoy	35396580
Stroke	Stroke	Stroke_2018_Malik	30383316
Educational Attainment	Education	Education_2018_Lee	30038396
Intelligence	IQ	IQ_2018_Savage	28530673
Tourette Syndrome	Tourettes	Tourettes_2019_Yu	30818990
Epilepsy focal	Epilepsy	Epilepsy_2018_ILAECCE	25087078
Obesity	Obesity	Obesity_2019_Watanabe	31427789
Cholesterol Total	Cholesterol	Cholesterol_2013_Wiler	24097068
Rheumatoid Arthritis	RArthritis	RArthritis_2013_Okada	24390342
Inflammatory Bowel Disease	IBD	IBD_2015_Liu	26192919
Ulcerative Colitis	UC	UC_2011_Anderson	21297633
Diabetes Mellitus Type II	T2D	T2D_2012_Morris	22885922
