## Supplementary Table 3 for "A lifespan transcriptomic atlas of the human prefrontal cortex at single-cell resolution"

### Sheet: summary
crumblr output
Column	Description
Subclass	26 unique sublcasses
logFC	log2 fold change of case/Control
AveExpr	Average expression across all samples, in log2 CPM
t	logFC divided by its standard error
P.Value	Raw p-value (based on t statistics)
adj.P.Val	Benjamini-Hochberg false discovery rate adjusted p-value
z.std	standard error

### Sheet: 3A
Subclass	logFC	AveExpr	t	P.Value	adj.P.Val	se
EN_L2_3_IT	0.352176	-0.377628	7.60285	4.05611e-13	2.63647e-12	0.0463215
EN_L3_5_IT_1	0.238399	-0.452852	6.1462	2.61987e-09	9.05515e-09	0.0387879
EN_L3_5_IT_2	0.435787	-0.488574	10.2286	3.61519e-21	4.69975e-20	0.0426047
EN_L3_5_IT_3	0.141769	-0.464852	3.33892	0.000951067	0.00130146	0.0424596
EN_L5_6_NP	0.110485	-0.516286	2.55818	0.0110309	0.0143402	0.0431891
EN_L6B	0.138977	-0.906182	2.22905	0.0265771	0.0300437	0.062348
EN_L6_CT	0.0951083	-0.52389	1.79978	0.0729358	0.0729358	0.0528445
EN_L6_IT_1	0.263857	-0.934973	4.63083	5.50622e-06	9.54412e-06	0.0569783
EN_L6_IT_2	0.258327	-0.693808	5.38215	1.52133e-07	3.12162e-07	0.0479969
IN_ADARB2	-0.124438	-0.471364	-2.27291	0.0237639	0.0285534	0.0547483
IN_LAMP5_LHX6	-0.164799	-0.147361	-6.13515	2.7862e-09	9.05515e-09	0.0268615
IN_LAMP5_RELN	-0.15058	-0.118743	-5.8296	1.4798e-08	4.27496e-08	0.0258302
IN_PVALB	-0.160667	-0.170354	-5.37708	1.56081e-07	3.12162e-07	0.0298799
IN_PVALB_CHC	0.0548803	-0.208724	1.81149	0.0711001	0.0729358	0.0302956
IN_SST	-0.209177	-0.196318	-6.23243	1.61629e-09	7.00391e-09	0.0335627
IN_VIP	-0.156091	-0.0453127	-5.55161	6.39842e-08	1.51235e-07	0.0281163
Astro	0.214256	-0.0391524	4.13935	4.57116e-05	7.42814e-05	0.0517608
OPC	-0.286352	0.130582	-8.46066	1.33397e-15	1.15611e-14	0.0338452
Oligo	0.696547	-0.265434	11.6184	7.13283e-26	1.85454e-24	0.0599522
Micro	-0.25171	-0.109102	-5.67565	3.35129e-08	8.71337e-08	0.044349
PVM	-0.211311	-0.614345	-4.65733	4.88624e-06	9.07445e-06	0.0453717
Adaptive	-0.142083	-0.942038	-2.26646	0.0241605	0.0285534	0.0626893
VLMC	-0.349727	-0.776897	-6.91787	2.93955e-11	1.52857e-10	0.0505542
SMC	-0.117744	-1.03619	-2.13092	0.0339373	0.0367654	0.0552548
PC	-0.131182	-0.256668	-3.50425	0.000530288	0.000811029	0.037435
Endo	-0.147094	-0.234216	-3.48636	0.000565503	0.000816838	0.0421914

### Sheet: 3B
Subclass	logFC	AveExpr	t	P.Value	adj.P.Val	se
EN_L2_3_IT	0.496454	1.05699	4.19732	0.000101484	0.000293177	0.118279
EN_L3_5_IT_1	0.381491	-0.885557	3.90857	0.00026111	0.000678885	0.0976038
EN_L3_5_IT_2	0.633619	-0.45277	5.33534	1.93552e-06	8.38725e-06	0.118759
EN_L3_5_IT_3	0.11957	0.14491	1.33792	0.186531	0.230944	0.0893698
EN_L5_6_NP	-0.075473	-1.40163	-0.990852	0.326179	0.353595	0.0761698
EN_L6B	-0.467546	-1.43869	-3.46122	0.00105912	0.00250338	0.135081
EN_L6_CT	-0.229687	-0.888436	-2.01644	0.0487418	0.0745463	0.113907
EN_L6_IT_1	0.125464	-1.22088	1.07946	0.285182	0.337033	0.116228
EN_L6_IT_2	0.196964	-2.17048	1.93531	0.0581993	0.0796412	0.101774
IN_ADARB2	-0.281334	0.218523	-2.28886	0.0260272	0.0451139	0.122915
IN_LAMP5_LHX6	-0.41741	-0.45564	-7.35576	1.09258e-09	2.8407e-08	0.056746
IN_LAMP5_RELN	-0.30293	0.226616	-5.56751	8.34573e-07	4.66303e-06	0.0544103
IN_PVALB	-0.363242	1.06251	-7.07528	3.11753e-09	4.05278e-08	0.0513395
IN_PVALB_CHC	0.0364599	-0.872419	0.494191	0.623177	0.648104	0.0737769
IN_SST	-0.291258	1.45605	-4.74449	1.57401e-05	5.11552e-05	0.0613886
IN_VIP	-0.307982	1.45578	-4.74506	1.57086e-05	5.11552e-05	0.0649057
Astro	0.351799	1.77166	2.87224	0.00581425	0.0125975	0.122483
OPC	-0.354266	2.61595	-5.54777	8.96737e-07	4.66303e-06	0.0638573
Oligo	1.30505	1.72626	5.99224	1.75798e-07	1.52358e-06	0.217791
Micro	-0.19526	2.06128	-2.55	0.0136442	0.0272885	0.0765725
PVM	-0.180634	-1.18279	-1.76389	0.0834103	0.108433	0.102407
Adaptive	-0.261756	-1.84539	-1.95669	0.0555658	0.0796412	0.133775
VLMC	-0.255322	-0.0764984	-2.40355	0.0197017	0.0365889	0.106227
SMC	-0.051128	-1.63334	-0.392809	0.696008	0.696008	0.13016
PC	-0.154683	0.0367907	-2.02241	0.0481016	0.0745463	0.0764843
Endo	-0.0941558	0.691199	-0.990407	0.326395	0.353595	0.0950678

### Sheet: 3C
Subclass	logFC	AveExpr	t	P.Value	adj.P.Val	se
EN_L2_3_IT	-0.765532	1.9515	-2.12647	0.0380888	0.186218	0.360001
EN_L3_5_IT_1	-0.570235	-0.23961	-1.75615	0.0847781	0.211393	0.324707
EN_L3_5_IT_2	-0.186741	0.585735	-0.5617	0.576663	0.738906	0.332456
EN_L3_5_IT_3	0.0405367	0.507133	0.111128	0.91193	0.948407	0.364774
EN_L5_6_NP	0.0115766	-1.14647	0.0264506	0.978996	0.978996	0.437668
EN_L6B	1.05858	-1.32006	1.81093	0.0757606	0.211393	0.584549
EN_L6_CT	0.60602	-0.916407	1.19198	0.238523	0.3648	0.508414
EN_L6_IT_1	1.39005	-0.842791	2.25908	0.0279716	0.186218	0.615316
EN_L6_IT_2	0.731355	-1.72193	1.5544	0.125977	0.237366	0.470505
IN_ADARB2	-0.743901	0.24476	-1.68624	0.0975658	0.211393	0.441159
IN_LAMP5_LHX6	-0.0714319	-0.879103	-0.317042	0.752444	0.850589	0.225307
IN_LAMP5_RELN	-0.547099	-0.0473107	-2.1861	0.0331988	0.186218	0.250263
IN_PVALB	-0.295127	0.875593	-1.54675	0.127812	0.237366	0.190805
IN_PVALB_CHC	-0.428266	-0.56844	-2.00402	0.0501356	0.186218	0.213703
IN_SST	-0.417943	1.25757	-1.78166	0.0804734	0.211393	0.23458
IN_VIP	-0.659134	1.29647	-2.47178	0.0166547	0.186218	0.266664
Astro	-1.00381	2.13508	-2.02758	0.0475905	0.186218	0.495078
OPC	-0.363219	1.88795	-1.21427	0.229973	0.3648	0.299127
Oligo	0.269645	3.04753	0.491291	0.625228	0.738906	0.548849
Micro	-1.15053	1.26504	-2.80904	0.00692097	0.179945	0.409582
PVM	-0.240234	-1.76305	-0.504729	0.61582	0.738906	0.475966
Adaptive	-0.778407	-2.38392	-1.14645	0.256706	0.370797	0.678973
VLMC	-0.799083	-0.820631	-1.34818	0.183274	0.317675	0.592712
SMC	-0.119365	-2.25521	-0.202332	0.840424	0.910459	0.589947
PC	-0.435945	-0.476401	-1.0987	0.276814	0.378798	0.396784
Endo	-0.658096	0.326969	-1.7073	0.0935574	0.211393	0.38546

### Sheet: 3D
Subclass	logFC	AveExpr	t	P.Value	adj.P.Val	se
EN_L2_3_IT	-0.207429	1.98832	-0.591507	0.555565	0.977593	0.350678
EN_L3_5_IT_1	-0.198978	-0.249281	-0.560455	0.576469	0.977593	0.35503
EN_L3_5_IT_2	-0.0665382	0.794892	-0.197192	0.844092	0.977593	0.337428
EN_L3_5_IT_3	-0.0675912	0.710744	-0.204688	0.838247	0.977593	0.330215
EN_L5_6_NP	-0.101392	-0.824335	-0.274693	0.78414	0.977593	0.36911
EN_L6B	-0.0594187	-1.02833	-0.102098	0.918891	0.977593	0.581975
EN_L6_CT	-0.0195816	-0.477463	-0.0428963	0.965873	0.977593	0.456487
EN_L6_IT_1	-0.113054	-0.502523	-0.206542	0.836803	0.977593	0.547367
EN_L6_IT_2	0.300361	-1.35791	0.653067	0.515267	0.977593	0.459923
IN_ADARB2	-0.321997	0.135927	-0.745187	0.457971	0.977593	0.432102
IN_LAMP5_LHX6	0.0147589	-0.755414	0.0604296	0.951939	0.977593	0.244233
IN_LAMP5_RELN	-0.169233	-0.0105073	-0.714673	0.476538	0.977593	0.236798
IN_PVALB	0.170043	0.866063	0.677281	0.49985	0.977593	0.251067
IN_PVALB_CHC	0.151488	-0.521743	0.526211	0.59995	0.977593	0.287886
IN_SST	-0.259837	1.16648	-1.22358	0.224092	0.977593	0.212358
IN_VIP	-0.379858	1.33591	-1.39207	0.167104	0.977593	0.272873
Astro	-0.766313	2.1347	-1.656	0.100973	0.977593	0.46275
OPC	-0.0732015	1.88526	-0.224942	0.822501	0.977593	0.325424
Oligo	0.0624121	3.05216	0.147342	0.88317	0.977593	0.423587
Micro	-0.23482	1.12527	-0.566041	0.572681	0.977593	0.414846
PVM	0.0182496	-2.23223	0.0383348	0.9695	0.977593	0.476058
Adaptive	-0.525924	-2.44709	-0.893334	0.373903	0.977593	0.588721
VLMC	-0.0151569	-1.45548	-0.0281592	0.977593	0.977593	0.538256
SMC	-0.655304	-2.58591	-1.15153	0.252362	0.977593	0.569073
PC	0.130086	-0.552727	0.308445	0.758409	0.977593	0.421748
Endo	-0.248041	-0.194803	-0.621822	0.535526	0.977593	0.398894

### Sheet: 3E
Subclass	logFC	AveExpr	t	P.Value	adj.P.Val	se
EN_L2_3_IT	0.382896	2.13704	1.15549	0.251097	0.630524	0.331373
EN_L3_5_IT_1	0.406502	-0.263144	1.0668	0.289052	0.630524	0.381047
EN_L3_5_IT_2	0.173677	0.719373	0.44502	0.657426	0.776958	0.390267
EN_L3_5_IT_3	0.427719	0.550627	1.03398	0.304047	0.630524	0.41366
EN_L5_6_NP	0.791266	-1.09419	1.91806	0.0584276	0.604485	0.412534
EN_L6B	0.0321184	-0.871475	0.0739246	0.941242	0.941242	0.434474
EN_L6_CT	0.176855	-0.413875	0.484984	0.628923	0.776958	0.364661
EN_L6_IT_1	0.353521	-0.582594	0.655603	0.513833	0.742203	0.539229
EN_L6_IT_2	-0.26385	-1.37968	-0.565043	0.573518	0.745574	0.466956
IN_ADARB2	-0.899457	0.0228758	-2.00552	0.0480572	0.604485	0.448491
IN_LAMP5_LHX6	0.358903	-0.727834	1.32087	0.190055	0.617679	0.271717
IN_LAMP5_RELN	-0.0692533	-0.0397863	-0.225005	0.82251	0.868187	0.307786
IN_PVALB	0.335555	0.763498	1.24064	0.21812	0.630124	0.27047
IN_PVALB_CHC	0.217711	-0.592781	0.664206	0.508339	0.742203	0.327776
IN_SST	-0.638348	0.772704	-1.7696	0.0803455	0.604485	0.360731
IN_VIP	-0.193459	1.35425	-0.66734	0.506345	0.742203	0.289896
Astro	0.401542	2.42421	0.896659	0.372408	0.645508	0.44782
OPC	-0.359006	1.78401	-1.01015	0.315262	0.630524	0.355399
Oligo	0.679428	3.48443	1.53573	0.128282	0.604485	0.442414
Micro	0.264477	1.13727	0.577298	0.565249	0.745574	0.458129
PVM	-0.182616	-1.94096	-0.32462	0.746259	0.843597	0.562554
Adaptive	-0.626159	-2.1449	-0.958598	0.340453	0.63227	0.653203
VLMC	0.1253	-1.28686	0.20919	0.834795	0.868187	0.598977
SMC	-0.893501	-2.51228	-1.5723	0.11956	0.604485	0.568277
PC	-0.719999	-0.786341	-1.48692	0.1407	0.604485	0.484222
Endo	-0.696211	-0.51359	-1.40799	0.162746	0.604485	0.494473
